# Early assessment of potential airline-mediated importation risk during the 2026 DRC-Uganda Bundibugyo virus disease outbreak

**DOI:** 10.64898/2026.06.01.26354569

**Authors:** Ryo Kinoshita, Motoi Suzuki, Daisuke Yoneoka

## Abstract

During the 2026 Bundibugyo virus disease outbreak in the Democratic Republic of the Congo and Uganda, we projected potential airline-mediated importation risk using contemporary airline network and an externally calibrated Ebola importation hazard. Effective-distance analyses identified major international hub countries, including Belgium, France, South Africa, Kenya, and the United Arab Emirates, as higher-probability gateways until the end of June, 2026. These early projections provide a reproducible framework for real-time international situational awareness, while emphasizing that importation risk does not imply local transmission risk.

---

On 15 May 2026, an outbreak of Bundibugyo virus disease (BVD) was reported in the Democratic Republic of the Congo (DRC), with cross-border importations subsequently detected in Uganda. On 17 May 2026, the World Health Organization (WHO) declared the event a Public Health Emergency of International Concern (PHEIC) [1]. BVD is caused by *Bundibugyo virus*, an orthoebolaviruses that cause Ebola disease (EBOD). As of 4 June 2026, the DRC had reported 363 confirmed cases, including 62 deaths [1–3]. Uganda had reported 15 confirmed cases, including one death. Although no airline-mediated importation had been documented for the current outbreak, international air travel remains a plausible route for long-distance dissemination if exposed individuals travel during the incubation period or early phase of illness. We projected the potential airline-mediated importation risk during the 2026 DRC-Uganda outbreak using a hazard-based model informed by contemporary airline transportation networks and a hazard parameter calibrated from the 2013–2016 West African Ebola virus disease (EVD) epidemic, one of the few EBOD outbreaks with documented long-distance airline-mediated international exportations.
