## Supplementary table 1 for "Early assessment of potential airline-mediated importation risk during the 2026 DRC-Uganda Bundibugyo virus disease outbreak"

### Sheet: Sheet1
IATA	Airport name	Country	Effective distance	Arrival prob (theta = 0.19)	Arrival prob (theta = 0.06)	Arrival prob (theta = 0.32)
FBM	Lubumbashi	Congo Democratic Republic of	3.01963	0.937247	0.582838	0.99056
GOM	Goma	Congo Democratic Republic of	3.41598	0.913475	0.5383	0.983785
BRU	Brussels Airport	Belgium	3.79841	0.889299	0.500939	0.975444
CDG	Paris Charles de Gaulle Apt	France	3.82196	0.887787	0.498797	0.974877
JNB	Johannesburg O.R. Tambo International	South Africa	4.07515	0.871453	0.476819	0.968415
MJM	Mbuji-Mayi	Congo Democratic Republic of	4.20695	0.86292	0.466093	0.964805
NBO	Nairobi Jomo Kenyatta International Apt	Kenya	4.22364	0.861839	0.464767	0.964336
DXB	Dubai International	United Arab Emirates	4.46455	0.846265	0.446407	0.957307
MDK	Mbandaka	Congo Democratic Republic of	4.53789	0.841542	0.44109	0.955075
FKI	Kisangani	Congo Democratic Republic of	4.58677	0.838401	0.437615	0.953565
KND	Kindu	Congo Democratic Republic of	4.72473	0.829567	0.428084	0.949211
KGA	Kananga	Congo Democratic Republic of	4.72991	0.829237	0.427733	0.949044
IST	Istanbul Airport	Turkiye	4.7589	0.827388	0.425784	0.948112
EBB	Entebbe	Uganda	4.84688	0.821795	0.419973	0.945249
BOM	Mumbai	India	4.97273	0.813844	0.411922	0.941072
GMA	Gemena	Congo Democratic Republic of	5.28953	0.794124	0.392923	0.930182
ABJ	Abidjan	Cote d'Ivoire	5.44804	0.784436	0.384043	0.92456
YUL	Montreal Pierre Elliott Trudeau Int Apt	Canada	5.54883	0.778343	0.378598	0.920934
LAD	Luanda	Angola	5.62056	0.77404	0.374813	0.918332
BEY	Beirut	Lebanon	5.62532	0.773755	0.374564	0.918158
CAI	Cairo International	Egypt	5.66422	0.771434	0.372545	0.916739
PNR	Pointe-Noire	Congo	5.69102	0.76984	0.371166	0.915759
BJM	Bujumbura	Burundi	5.77234	0.765027	0.367044	0.912771
LBV	Libreville	Gabon	5.77788	0.764701	0.366766	0.912567
CMN	Casablanca	Morocco	5.7928	0.763822	0.36602	0.912016
LHR	London Heathrow Apt	United Kingdom	5.7928	0.763822	0.36602	0.912016
DAR	Dar es Salaam	Tanzania United Republic of	5.873	0.759122	0.362062	0.909047
CAN	Guangzhou	China	5.92741	0.755954	0.359425	0.907023
KWZ	Kolwezi	Congo Democratic Republic of	5.97814	0.753015	0.356999	0.90513
GVA	Geneva International	Switzerland	6.08803	0.746701	0.351853	0.90101
IAD	Washington Dulles International Apt	USA	6.09056	0.746557	0.351736	0.900915
ADD	Addis Ababa	Ethiopia	6.12141	0.744798	0.350319	0.899753
LOS	Lagos	Nigeria	6.3426	0.732349	0.340474	0.891381
CPT	Cape Town	South Africa	6.369	0.730883	0.339334	0.890377
MAD	Madrid Adolfo Suarez-Barajas Apt	Spain	6.60562	0.717927	0.329452	0.881343
DSS	Dakar Blaise Diagne International	Senegal	6.65335	0.715354	0.327527	0.879515
ORD	Chicago O'Hare International Apt	USA	6.67582	0.714148	0.326628	0.878653
ATH	Athens	Greece	6.72234	0.71166	0.324783	0.876869
JFK	New York J F Kennedy International Apt	USA	6.73673	0.710893	0.324216	0.876317
DEL	Delhi	India	6.76118	0.709593	0.323257	0.875379
BKO	Bamako	Mali	6.77614	0.708799	0.322674	0.874804
PEK	Beijing Capital Intl Apt	China	6.77614	0.708799	0.322674	0.874804
MRU	Mauritius	Mauritius	6.80676	0.707178	0.321486	0.873629
DFW	Dallas Dallas/Fort Worth Intl Apt	USA	6.81717	0.706628	0.321084	0.873229
LFW	Lome	Togo	6.82242	0.706351	0.320881	0.873027
LUN	Lusaka	Zambia	6.8933	0.702628	0.318174	0.870304
DUR	Durban King Shaka International Apt	South Africa	6.9522	0.699557	0.315958	0.86804
COO	Cotonou	Benin	6.9635	0.69897	0.315536	0.867606
ACC	Accra	Ghana	7.0132	0.696398	0.313695	0.865695
LYS	Lyon St-Exupery Apt	France	7.0132	0.696398	0.313695	0.865695
NSI	Yaounde Nsimalen Intl Apt	Cameroon	7.0132	0.696398	0.313695	0.865695
TNR	Antananarivo	Madagascar	7.11362	0.691246	0.310038	0.861834
NLA	Ndola	Zambia	7.12069	0.690886	0.309784	0.861563
DLA	Douala	Cameroon	7.13497	0.690158	0.309271	0.861013
FCO	Rome Fiumicino Apt	Italy	7.16417	0.688675	0.308229	0.859891
KGL	Kigali	Rwanda	7.16417	0.688675	0.308229	0.859891
TUN	Tunis	Tunisia	7.20191	0.686765	0.306892	0.858441
FRA	Frankfurt International Apt	Germany	7.20963	0.686376	0.30662	0.858144
FMI	Kalemie	Congo Democratic Republic of	7.22057	0.685824	0.306235	0.857724
PVG	Shanghai Pudong International Apt	China	7.25726	0.68398	0.304951	0.856314
MBA	Mombasa	Kenya	7.26543	0.683571	0.304667	0.856001
YYZ	Toronto Lester B Pearson Intl	Canada	7.33325	0.680185	0.302327	0.853396
KHI	Karachi	Pakistan	7.40601	0.676583	0.299855	0.850605
BZV	Brazzaville	Congo	7.44329	0.67475	0.298604	0.849175
BOS	Boston Edward L Logan Intl Apt	USA	7.44447	0.674691	0.298564	0.84913
BGF	Bangui	Central African Republic	7.45433	0.674208	0.298235	0.848752
GBE	Gaborone	Botswana	7.45433	0.674208	0.298235	0.848752
DME	Moscow Domodedovo Apt	Russian Federation	7.46428	0.673721	0.297904	0.848371
TLV	Tel Aviv-Yafo Ben Gurion Intl Apt	Israel	7.46428	0.673721	0.297904	0.848371
AMS	Amsterdam	Netherlands	7.47433	0.673229	0.29757	0.847986
ZNZ	Zanzibar	Tanzania United Republic of	7.48448	0.672733	0.297233	0.847597
ARN	Stockholm Arlanda Apt	Sweden	7.52615	0.670702	0.295859	0.846001
YOW	Ottawa McDonald - Cartier Intl Apt	Canada	7.59211	0.667509	0.29371	0.843478
CKY	Conakry	Guinea	7.6151	0.666402	0.292968	0.842599
ATL	Atlanta Hartsfield-Jackson Intl Apt	USA	7.63863	0.665272	0.292213	0.8417
VKO	Moscow Vnukovo International Apt	Russian Federation	7.65061	0.664698	0.29183	0.841242
ABV	Abuja	Nigeria	7.675	0.663532	0.291053	0.840311
LIS	Lisbon	Portugal	7.675	0.663532	0.291053	0.840311
GRU	Sao Paulo Guarulhos Intl Apt	Brazil	7.7	0.66234	0.29026	0.839357
OUA	Ouagadougou	Burkina Faso	7.72564	0.661121	0.289452	0.838379
LGW	London Gatwick Apt	United Kingdom	7.73871	0.660501	0.289042	0.837881
NDJ	N'Djamena	Chad	7.73871	0.660501	0.289042	0.837881
MAN	Manchester	United Kingdom	7.77899	0.658596	0.287785	0.836347
DUS	Duesseldorf International Airport	Germany	7.79278	0.657946	0.287357	0.835821
NIM	Niamey	Niger	7.79278	0.657946	0.287357	0.835821
JED	Jeddah	Saudi Arabia	7.80677	0.657288	0.286925	0.835289
WDH	Windhoek Hosea Kutako International	Namibia	7.84994	0.655264	0.285597	0.833647
ICN	Seoul Incheon International Airport	Korea Republic of	7.94231	0.650967	0.282797	0.83014
MRS	Marseille Provence Apt	France	7.94231	0.650967	0.282797	0.83014
EWR	Newark Liberty International Apt	USA	7.95857	0.650216	0.28231	0.829524
HRE	Harare	Zimbabwe	7.9751	0.649454	0.281817	0.828898
SIN	Singapore Changi Apt	Singapore	7.9751	0.649454	0.281817	0.828898
SEA	Seattle-Tacoma International Apt	USA	7.99191	0.64868	0.281316	0.828261
BKK	Bangkok Suvarnabhumi International Apt	Thailand	8.009	0.647895	0.28081	0.827614
ZRH	Zurich Airport	Switzerland	8.0441	0.646288	0.279775	0.826287
BCN	Barcelona Apt	Spain	8.06211	0.645465	0.279246	0.825606
MXP	Milan Malpensa Apt	Italy	8.06211	0.645465	0.279246	0.825606
TLS	Toulouse	France	8.08046	0.644629	0.27871	0.824913
NCE	Nice	France	8.1182	0.642916	0.277614	0.823489
NRT	Tokyo Narita Intl	Japan	8.1182	0.642916	0.277614	0.823489
