## Supplementary table 2 for "Early assessment of potential airline-mediated importation risk during the 2026 DRC-Uganda Bundibugyo virus disease outbreak"

### Sheet: Sheet1
IATA	Airport name	Country	Effective distance	Arrival prob (theta = 0.19)	Arrival prob (theta = 0.06)	Arrival prob (theta = 0.32)
DXB	Dubai International	United Arab Emirates	3.00858	0.937882	0.584175	0.99072
NBO	Nairobi Jomo Kenyatta International Apt	Kenya	3.10815	0.932099	0.57232	0.98922
SHJ	Sharjah	United Arab Emirates	3.98886	0.877033	0.484101	0.97069
ADD	Addis Ababa	Ethiopia	4.19096	0.863955	0.46737	0.965251
BOM	Mumbai	India	4.50548	0.843628	0.443425	0.956067
JNB	Johannesburg O.R. Tambo International	South Africa	4.55293	0.840575	0.440015	0.954612
KGL	Kigali	Rwanda	4.60102	0.837485	0.436611	0.953121
DAR	Dar es Salaam	Tanzania United Republic of	4.61583	0.836536	0.435574	0.952659
LHR	London Heathrow Apt	United Kingdom	4.64294	0.834797	0.433685	0.951808
JUB	Juba	South Sudan	4.65519	0.834013	0.432837	0.951422
FIH	Kinshasa N'Djili Intl Apt	Congo Democratic Republic of	5.04459	0.809332	0.407458	0.938647
MGQ	Mogadishu	Somalia	5.08794	0.806621	0.40481	0.93717
MBA	Mombasa	Kenya	5.13399	0.80375	0.402033	0.935591
CAN	Guangzhou	China	5.30634	0.79309	0.391962	0.929591
BJM	Bujumbura	Burundi	5.40753	0.786899	0.386275	0.926006
JRO	Kilimanjaro	Tanzania United Republic of	5.43203	0.785408	0.384922	0.925132
DOH	Doha	Qatar	5.45918	0.78376	0.383433	0.924161
AMM	Amman Queen Alia International Apt	Jordan	5.52013	0.780073	0.380133	0.92197
CAI	Cairo International	Egypt	5.60842	0.774766	0.375448	0.918773
LOS	Lagos	Nigeria	5.75198	0.766229	0.368068	0.913521
BRU	Brussels Airport	Belgium	5.78673	0.76418	0.366323	0.91224
YYZ	Toronto Lester B Pearson Intl	Canada	5.88006	0.75871	0.361718	0.908785
KSE	Kasese	Uganda	5.92127	0.75631	0.359721	0.907252
MBQ	Mbarara	Uganda	5.92127	0.75631	0.359721	0.907252
RUH	Riyadh King Khalid Intl	Saudi Arabia	6.00212	0.751631	0.355863	0.904233
ZNZ	Zanzibar	Tanzania United Republic of	6.0324	0.749889	0.35444	0.903099
IST	Istanbul Airport	Turkiye	6.0599	0.748311	0.353157	0.902067
JED	Jeddah	Saudi Arabia	6.10748	0.745591	0.350957	0.900278
AMS	Amsterdam	Netherlands	6.12518	0.744583	0.350146	0.899612
DEL	Delhi	India	6.14118	0.743673	0.349416	0.899009
LUN	Lusaka	Zambia	6.17815	0.741577	0.34774	0.897614
ACC	Accra	Ghana	6.21219	0.739653	0.346211	0.896327
CPT	Cape Town	South Africa	6.22089	0.739163	0.345823	0.895998
IAD	Washington Dulles International Apt	USA	6.25193	0.737417	0.344443	0.894822
ASM	Asmara	Eritrea	6.26782	0.736525	0.34374	0.89422
FRA	Frankfurt International Apt	Germany	6.30989	0.734172	0.341895	0.892624
KHX	Kihihi	Uganda	6.41022	0.728602	0.337571	0.888808
JFK	New York J F Kennedy International Apt	USA	6.42083	0.728016	0.33712	0.888403
CPH	Copenhagen Kastrup Apt	Denmark	6.43967	0.726978	0.336322	0.887685
CDG	Paris Charles de Gaulle Apt	France	6.44512	0.726678	0.336092	0.887477
SIN	Singapore Changi Apt	Singapore	6.48982	0.724225	0.334217	0.885771
ARN	Stockholm Arlanda Apt	Sweden	6.51881	0.722641	0.333011	0.884664
KIS	Kisumu	Kenya	6.5732	0.719682	0.330772	0.882584
JIN	Jinja	Uganda	6.61441	0.717452	0.329095	0.881006
PAF	Pakuba	Uganda	6.61441	0.717452	0.329095	0.881006
BOS	Boston Edward L Logan Intl Apt	USA	6.61766	0.717277	0.328964	0.880882
PEK	Beijing Capital Intl Apt	China	6.61766	0.717277	0.328964	0.880882
PVG	Shanghai Pudong International Apt	China	6.66418	0.714773	0.327093	0.8791
MAN	Manchester	United Kingdom	6.69176	0.713294	0.325993	0.878042
MRU	Mauritius	Mauritius	6.70231	0.71273	0.325575	0.877638
ORD	Chicago O'Hare International Apt	USA	6.74564	0.710419	0.323866	0.875975
TLV	Tel Aviv-Yafo Ben Gurion Intl Apt	Israel	6.85882	0.704436	0.319485	0.871629
HRE	Harare	Zimbabwe	6.8797	0.70334	0.31869	0.870827
SEU	Seronera	Tanzania United Republic of	6.92281	0.701087	0.31706	0.86917
ZRH	Zurich Airport	Switzerland	6.96326	0.698983	0.315545	0.867615
FCO	Rome Fiumicino Apt	Italy	6.9959	0.697292	0.314334	0.86636
HKR	Maasai Mara	Kenya	7.01022	0.696552	0.313805	0.86581
LLW	Lilongwe	Malawi	7.01504	0.696303	0.313627	0.865624
ABV	Abuja	Nigeria	7.05949	0.694016	0.311999	0.863915
BKK	Bangkok Suvarnabhumi International Apt	Thailand	7.10073	0.691904	0.310503	0.86233
PKX	Beijing Daxing Intl.	China	7.14375	0.689712	0.308957	0.860676
JIJ	Jijiga	Ethiopia	7.1548	0.689151	0.308563	0.860251
GBE	Gaborone	Botswana	7.18297	0.687723	0.307562	0.859169
ATL	Atlanta Hartsfield-Jackson Intl Apt	USA	7.1887	0.687433	0.307359	0.858948
DMM	Dammam	Saudi Arabia	7.1887	0.687433	0.307359	0.858948
PZU	Port Sudan	Sudan	7.19446	0.687142	0.307155	0.858727
OSL	Oslo Gardermoen Airport	Norway	7.24181	0.684756	0.305491	0.856908
TFU	Chengdu	China	7.25401	0.684143	0.305065	0.856439
LGW	London Gatwick Apt	United Kingdom	7.26016	0.683835	0.304851	0.856203
DSE	Dessie	Ethiopia	7.28516	0.682583	0.303982	0.855243
BEY	Beirut	Lebanon	7.3108	0.681303	0.303097	0.854258
AMD	Ahmedabad	India	7.33048	0.680323	0.302422	0.853503
VIE	Vienna International	Austria	7.35054	0.679326	0.301735	0.852732
GVA	Geneva International	Switzerland	7.35732	0.67899	0.301504	0.852472
SEA	Seattle-Tacoma International Apt	USA	7.35732	0.67899	0.301504	0.852472
BER	Berlin Brandenburg Apt	Germany	7.36415	0.678652	0.301272	0.85221
KUL	Kuala Lumpur International Airport	Malaysia	7.37794	0.677969	0.300803	0.851681
LAX	Los Angeles International Apt	USA	7.37794	0.677969	0.300803	0.851681
MPM	Maputo	Mozambique	7.37794	0.677969	0.300803	0.851681
KWI	Kuwait	Kuwait	7.39193	0.677278	0.30033	0.851145
ICN	Seoul Incheon International Airport	Korea Republic of	7.41328	0.676225	0.29961	0.850326
HYD	Hyderabad Rajiv Gandhi Intl Arpt	India	7.4205	0.675869	0.299367	0.850049
MUC	Munich International Airport	Germany	7.4205	0.675869	0.299367	0.850049
JIB	Djibouti	Djibouti	7.42778	0.675512	0.299123	0.84977
DUR	Durban King Shaka International Apt	South Africa	7.42998	0.675403	0.299049	0.849685
BJR	Bahar Dar	Ethiopia	7.45741	0.674057	0.298132	0.848634
MXP	Milan Malpensa Apt	Italy	7.46495	0.673687	0.297881	0.848345
DLC	Dalian	China	7.47256	0.673315	0.297628	0.848054
MWZ	Mwanza	Tanzania United Republic of	7.49573	0.672184	0.296861	0.847166
YUL	Montreal Pierre Elliott Trudeau Int Apt	Canada	7.49573	0.672184	0.296861	0.847166
DEN	Denver Intl Apt	USA	7.54373	0.669849	0.295283	0.845328
IAH	Houston George Bush Intercont.	USA	7.55197	0.66945	0.295014	0.845013
EDL	Eldoret	Kenya	7.55208	0.669444	0.295011	0.845009
ATH	Athens	Greece	7.56026	0.669048	0.294744	0.844696
DME	Moscow Domodedovo Apt	Russian Federation	7.56026	0.669048	0.294744	0.844696
MAD	Madrid Adolfo Suarez-Barajas Apt	Spain	7.56026	0.669048	0.294744	0.844696
MCT	Muscat	Oman	7.56863	0.668643	0.294471	0.844376
ABJ	Abidjan	Cote d'Ivoire	7.57707	0.668235	0.294197	0.844053
DFW	Dallas Dallas/Fort Worth Intl Apt	USA	7.58558	0.667824	0.293921	0.843727
BGF	Bangui	Central African Republic	7.59417	0.66741	0.293644	0.843399
